# Metagenomics Combined with Activity-Based Proteomics Point to Gut Bacterial Enzymes that Reactivate Mycophenolate

**DOI:** 10.1101/2022.05.19.22274720

**Authors:** Joshua B. Simpson, Josh J. Sekela, Amanda L. Graboski, Valentina B. Borlandelli, Natalie K. Barker, Alicia A. Sorgen, Marissa M. Bivins, Angie L. Mordant, Rebecca L. Johnson, Aadra P. Bhatt, Anthony A. Fodor, Laura E. Herring, Hermen Overkleeft, John R. Lee, Matthew. R. Redinbo

## Abstract

Mycophenolate Mofetil (MMF) is an important immunosuppressant prodrug prescribed to prevent organ transplant rejection and to treat autoimmune diseases. MMF usage, however, is limited by severe gastrointestinal toxicity that is observed in approximately 45% of MMF recipients. The active form of the drug, mycophenolic acid (MPA), undergoes extensive enterohepatic recirculation by bacterial β-glucuronidase (GUS) enzymes, which reactivate MPA from mycophenolate glucuronide (MPAG) within the gastrointestinal tract. GUS enzymes demonstrate distinct substrate preferences based on their structural features, and gut microbial GUS enzymes that reactivate MPA have not been identified. Here, we compare the fecal microbiomes of transplant recipients receiving MMF to healthy individuals using shotgun metagenomic sequencing. We find that neither microbial composition nor the presence of specific structural classes of GUS genes are sufficient to explain the differences in MPA reactivation measured between fecal samples from the two cohorts. We next employed a GUS-specific activity-based chemical probe and targeted metaproteomics to identify and quantify the GUS proteins present in the human fecal samples. The identification of specific GUS enzymes was improved by using the metagenomics data collected from the fecal samples. We found that the presence of GUS enzymes that bind the flavin mononucleotide (FMN) is significantly correlated with efficient MPA reactivation. Furthermore, structural analysis identified motifs unique to these FMN-binding GUS enzymes that provide molecular support for their ability to process this drug glucuronide. These results indicate that FMN-binding GUS enzymes may be responsible for reactivation of MPA and could be a driving force behind MPA-induced GI toxicity.
