## Supplementary material for "Metagenomics Combined with Activity-Based Proteomics Point to Gut Bacterial Enzymes that Reactivate Mycophenolate": Supplemmental Table 1

### Sheet: Cohort_Metadata
Manuscript_ID	Day_Post_Transplantation	Gender	Race	Ethnicity	Age Range	Type of Transplant	Induction
T1	4	Male	Other	Hispanic	71-80	Living Related Tx	Basiliximab/anti-thymocyte globulin
T2	4	Male	Black	Not Hispanic	51-60	Living Related Tx	Basiliximab
T3	227	Male	Black	Not Hispanic	71-80	Deceased Donor Tx	Basiliximab
T4	9	Male	White	Not Hispanic	71-80	Living Related Tx	Basiliximab
T5	7	Male	Asian	Not Hispanic	41-50	Deceased Donor Tx	Basiliximab/anti-thymocyte globulin
H1	NA	Male	White	Not Hispanic	21-30	NA	NA
H2	NA	Male	White	Not Hispanic	21-30	NA	NA
H3	NA	Male	White	Not Hispanic	51-60	NA	NA
H4	NA	Male	Asian	Not Hispanic	21-30	NA	NA

### Sheet: Manuscript_ID_to_Gene_ID
Gene_ID	Manuscript_ID
MR1A	T1
MR2A	T2
MR3A	T3
MR5A	T4
MR7A	T5
UNC01	H1
UNC02	H2
UNC03	H3
UNC05	H4
