## Supplemental Table 3 for "Metagenomics Combined with Activity-Based Proteomics Point to Gut Bacterial Enzymes that Reactivate Mycophenolate"

### Sheet: Proteomics_Output
Protein IDs	Majority protein IDs_x	Gene_name	GUS_class	Number of proteins	Peptides	Razor + unique peptides	Unique peptides	Sequence coverage [%]	Unique sequence coverage [%]	Mol. weight [kDa]	Sequence length	Intensity - Summed	Intensity H1	Intensity H2	Intensity H3	Intensity H4	Intensity T1	Intensity T2	Intensity T3	Intensity T4	Intensity T5	MS/MS count H1	MS/MS count H2	MS/MS count H3	MS/MS count H4	MS/MS count T1	MS/MS count T2	MS/MS count T3	MS/MS count T4	MS/MS count T5	MS/MS count - Summed
UNC05_scaffold7600_5_gene5;MR01_C536204_1_gene2;UNC03_C699652_1_gene4	UNC05_scaffold7600_5_gene5;MR01_C536204_1_gene2;UNC03_C699652_1_gene4	Faecalibacterium_prausnitzii_1	FMN	3	15	1	1	32.5	3.1	83.977	745	1190100000	0	0	150640000	0	1039400000	0	0	0	0	0	0	1	0	2	0	0	0	0	3
UNC03_C681648_1_gene1;MR01_scaffold16223_1_gene2;UNC02_scaffold30949_2_gene2;UNC05_C402756_1_gene2	UNC03_C681648_1_gene1;MR01_scaffold16223_1_gene2;UNC02_scaffold30949_2_gene2;UNC05_C402756_1_gene2	Bacteroides_species_2	Mini-Loop_1	4	7	7	5	12.9	8.3	77.517	674	353280000	7748500	4944900	0	0	59554000	281030000	0	0	0	1	2	0	0	4	5	0	0	0	12
UNC02_scaffold34357_3_gene5;MR01_scaffold41617_4_gene4	UNC02_scaffold34357_3_gene5;MR01_scaffold41617_4_gene4	Bacteroides_species_4	No_Loop	2	2	1	1	2.8	1.8	81.118	709	4008700	0	4008700	0	0	0	0	0	0	0	0	1	0	0	0	0	0	0	0	1
MR01_scaffold612_1_gene4;MR02_scaffold804_10_gene2;MR01_scaffold39076_1_gene1;UNC03_scaffold16396_1_gene2;UNC02_scaffold23431_4_gene5;MR01_C502829_1_gene1;MR02_scaffold15111_2_gene1;MR05_scaffold16287_2_gene4;UNC02_scaffold34589_1_gene7;MR01_scaffold36647_1_gene2;MR05_scaffold987_5_gene7	MR01_scaffold612_1_gene4;MR02_scaffold804_10_gene2	Bacteroides_thetaiotaomicron_2	Mini-Loop_1	11	3	1	1	4.7	2.1	78.388	682	4438500	4438500	0	0	0	0	0	0	0	0	1	0	0	0	0	0	0	0	0	1
MR02_scaffold4538_1_gene6	MR02_scaffold4538_1_gene6	Subdoligranulum_species_1	FMN	1	10	10	9	14.5	13.5	84.728	761	915330000	0	0	0	0	111880000	333990000	469460000	0	0	0	0	0	0	2	9	3	0	0	14
UNC05_scaffold16738_2_gene2;UNC03_scaffold30589_3_gene3;MR02_scaffold771_7_gene8	UNC05_scaffold16738_2_gene2;UNC03_scaffold30589_3_gene3;MR02_scaffold771_7_gene8	Bacteroides_sp_Marseille_P8574_2	NTL	3	2	2	2	2.3	2.3	70.038	603	15392000	0	0	0	0	0	15392000	0	0	0	0	0	0	0	0	2	0	0	0	2
MR03_C173439_1_gene1	MR03_C173439_1_gene1	Enterocloster_clostridioformis	Loop_1	1	6	6	5	12.1	10.3	68.53	603	467470000	19113000	0	13851000	3150200	0	0	431360000	0	0	2	0	1	1	0	0	5	0	0	9
MR03_scaffold13266_2_gene10	MR03_scaffold13266_2_gene10	Eubacteriales_species_1	FMN	1	9	8	6	15.1	11	84.733	755	4559500000	16295000	0	0	0	0	0	4543200000	0	0	2	0	0	0	0	0	10	0	0	12
MR03_scaffold13590_2_gene38	MR03_scaffold13590_2_gene38	Ruminococcus_gnavus_1	FMN	1	6	3	0	9.8	0	85.004	755	753300000	0	27166000	0	0	77239000	0	648890000	0	0	0	3	0	0	2	0	5	0	0	10
MR05_scaffold2875_7_gene2	MR05_scaffold2875_7_gene2	Faecalibacterium_prausnitzii_1	FMN	1	16	16	2	34.5	5.1	84.057	745	3241900000	21527000	4763000	139320000	319650000	2359100000	0	0	358610000	38960000	1	3	5	5	23	0	0	5	4	46
UNC01_scaffold4615_2_gene6;MR07_scaffold7431_2_gene4;MR07_scaffold12230_3_gene1	UNC01_scaffold4615_2_gene6;MR07_scaffold7431_2_gene4;MR07_scaffold12230_3_gene1	Firmicutes_bacterium_1	FMN	3	7	4	2	8.2	2.6	85.041	755	3146700000	201330000	3059500	0	0	0	0	0	0	2942300000	6	1	0	0	0	0	0	0	16	23
UNC02_scaffold700_1_gene1	UNC02_scaffold700_1_gene1	Ruminococcus_gnavus_1	FMN	1	6	1	1	9.8	0.9	84.761	753	8689000	0	0	0	0	0	0	0	0	8689000	0	0	0	0	0	0	0	0	1	1
UNC03_scaffold43778_3_gene15;MR02_scaffold15870_2_gene2;MR05_scaffold16625_2_gene2;MR05_C251027_1_gene1;MR05_C218691_1_gene1;MR05_C266153_1_gene1;MR05_scaffold15397_1_gene1;MR01_scaffold25981_4_gene12;UNC05_scaffold14964_1_gene1	UNC03_scaffold43778_3_gene15	Gemmiger_formicilis_1	No_Loop	9	9	9	5	13	7.5	81.347	729	257160000	61818000	0	54833000	131230000	0	9286300	0	0	0	1	0	3	9	0	1	0	0	0	14
UNC05_C410342_1_gene5	UNC05_C410342_1_gene5	Gemmiger_formicilis_1	No_Loop	1	5	1	1	7.5	2.1	81.529	729	22562000	0	0	22562000	0	0	0	0	0	0	0	0	1	0	0	0	0	0	0	1

### Sheet: Abundance by Class
Donor ID	Loop_1	Mini-Loop_1	FMN	NTL	No_Loop	Total GUS
H1	24.1881	23.5388	27.8334	0	25.8815	28.3078
H2	0	22.2375	25.0604	0	21.9347	25.3891
H3	23.7235	0	28.1113	0	26.2057	28.506
H4	21.587	0	28.2519	0	26.9675	28.7582
T1	0	25.8277	31.7404	0	0	31.7641
T2	0	28.0661	28.3152	23.8757	23.1467	29.2528
T3	28.6843	0	32.3985	0	0	32.5045
T4	0	0	28.4178	0	0	28.4178
T5	0	0	31.4775	0	0	31.4775

### Sheet: Cohort Rates
Donor_ID	Rate (nM/s)	log2[Rate(nM/s)]
T1	101.333	6.66297
T2	2.58333	1.36923
T3	113.833	6.83078
T4	17.0667	4.09311
T5	20.1667	4.3339
H1	6.56288	2.71433
H2	6.53084	2.70727
H3	5.82619	2.54255
H4	18.2871	4.19276
