## Supplemental Table 4 for "Metagenomics Combined with Activity-Based Proteomics Point to Gut Bacterial Enzymes that Reactivate Mycophenolate"

### Sheet: phyla
Phyla	Number of Samples	R squared	P	Slope
Firmicutes	9	0.273	0.149	0.0325896
Actinobacteria	5	0.4497	0.2154	-0.0604775
Bacteroidetes	5	0.1524	0.5159	-0.0575834
Proteobacteria	4	0.0289	0.8299	-0.0186268
Verrucomicrobia	2	NA	NA	NA

### Sheet: class
Class	Number of Samples	R squared	P	Slope
Bacilli	5	0.6815	0.0851	0.190717
Bacteroidia	5	0.1524	0.5159	-0.0575834
Clostridia	9	0.0533	0.5502	0.016669
Coriobacteriia	5	0.0023	0.9387	-0.0234849
Actinobacteria	3	NA	NA	NA
Erysipelotrichia	3	NA	NA	NA
Firmicutes	2	NA	NA	NA
Negativicutes	2	NA	NA	NA
Gammaproteobacteria	3	NA	NA	NA
Proteobacteria	1	NA	NA	NA
Verrucomicrobiae	2	NA	NA	NA

### Sheet: order
Order	Number of Samples	R squared	P	Slope
Lactobacillales	5	0.6815	0.0851	0.190717
Eggerthellales	4	0.3923	0.3737	-1.43583
Bacteroidales	5	0.1524	0.5159	-0.0575834
Clostridiales	9	0.0533	0.5502	0.016669
Coriobacteriales	4	0.1498	0.613	-0.312859
Bifidobacteriales	3	NA	NA	NA
Erysipelotrichales	3	NA	NA	NA
Firmicutes	2	NA	NA	NA
Acidaminococcales	1	NA	NA	NA
Veillonellales	1	NA	NA	NA
Enterobacterales	3	NA	NA	NA
Proteobacteria	1	NA	NA	NA
Verrucomicrobiales	2	NA	NA	NA

### Sheet: family
Order	Number of Samples	R squared	P	Slope
Streptococcaceae	4	0.5583	0.2528	0.366451
Eggerthellaceae	4	0.3923	0.3737	-1.43583
Bacteroidaceae	5	0.1864	0.4679	-0.0627912
Coriobacteriaceae	4	0.1498	0.613	-0.312859
Lachnospiraceae	8	0.0385	0.6413	-0.0129934
Clostridiaceae	4	0.021	0.8552	-0.0739262
Ruminococcaceae	8	0.006	0.8558	0.0160703
Bifidobacteriaceae	3	NA	NA	NA
Barnesiellaceae	1	NA	NA	NA
Rikenellaceae	1	NA	NA	NA
Tannerellaceae	2	NA	NA	NA
Lactobacillaceae	2	NA	NA	NA
Clostridiales	1	NA	NA	NA
Eubacteriaceae	2	NA	NA	NA
Oscillospiraceae	2	NA	NA	NA
Erysipelotrichaceae	3	NA	NA	NA
Firmicutes	2	NA	NA	NA
Acidaminococcaceae	1	NA	NA	NA
Veillonellaceae	1	NA	NA	NA
Enterobacteriaceae	3	NA	NA	NA
Proteobacteria	1	NA	NA	NA
Akkermansiaceae	2	NA	NA	NA

### Sheet: genus
Order	Number of Samples	R squared	P	Slope
Faecalibacterium	5	0.6804	0.0856	0.145314
Streptococcus	4	0.5583	0.2528	0.366451
Bacteroides	5	0.1864	0.4679	-0.0627912
Collinsella	4	0.1498	0.613	-0.312859
Ruthenibacterium	4	0.0778	0.721	-0.115192
Anaerostipes	4	0.0629	0.7492	-0.14992
Dorea	4	0.0109	0.8957	0.0315797
Blautia	7	0.0024	0.9168	-0.00343979
Fusicatenibacter	4	0.0021	0.9541	-0.00448884
Bifidobacterium	3	NA	NA	NA
Adlercreutzia	2	NA	NA	NA
Asaccharobacter	1	NA	NA	NA
Eggerthella	1	NA	NA	NA
Slackia	1	NA	NA	NA
Barnesiella	1	NA	NA	NA
Alistipes	1	NA	NA	NA
Parabacteroides	2	NA	NA	NA
Lactobacillus	2	NA	NA	NA
Clostridium	3	NA	NA	NA
Hungatella	1	NA	NA	NA
Intestinimonas	1	NA	NA	NA
Eubacterium	2	NA	NA	NA
Anaerotignum	1	NA	NA	NA
Coprococcus	3	NA	NA	NA
Eisenbergiella	1	NA	NA	NA
Lachnoclostridium	2	NA	NA	NA
Lachnospiraceae	3	NA	NA	NA
Roseburia	3	NA	NA	NA
Tyzzerella	1	NA	NA	NA
Oscillibacter	2	NA	NA	NA
Agathobaculum	1	NA	NA	NA
Flavonifractor	3	NA	NA	NA
Gemmiger	1	NA	NA	NA
Ruminococcus	2	NA	NA	NA
Coprobacillus	1	NA	NA	NA
Erysipelatoclostridium	3	NA	NA	NA
Firmicutes	2	NA	NA	NA
Phascolarctobacterium	1	NA	NA	NA
Dialister	1	NA	NA	NA
Citrobacter	2	NA	NA	NA
Enterobacter	1	NA	NA	NA
Escherichia	1	NA	NA	NA
Proteobacteria	1	NA	NA	NA
Akkermansia	2	NA	NA	NA

### Sheet: species
Header	Number of Samples	R squared	P	Slope
Streptococcus_parasanguinis	4	0.9052	0.0486	1.08549
Faecalibacterium_prausnitzii	5	0.6804	0.0856	0.145314
Bacteroides_vulgatus	5	0.214	0.4327	-0.431785
Ruminococcus_gnavus	5	0.1201	0.5677	0.148408
Collinsella_aerofaciens	4	0.1498	0.613	-0.312859
Blautia_wexlerae	6	0.0415	0.6988	-0.023722
Ruthenibacterium_lactatiformans	4	0.0778	0.721	-0.115192
Anaerostipes_hadrus	4	0.0629	0.7492	-0.14992
Dorea_longicatena	4	0.0278	0.8333	0.0481748
Bacteroides_uniformis	5	0.0088	0.8808	-0.0538102
Fusicatenibacter_saccharivorans	4	0.0021	0.9541	-0.00448884
Bifidobacterium_adolescentis	2	NA	NA	NA
Bifidobacterium_longum	3	NA	NA	NA
Adlercreutzia_equolifaciens	2	NA	NA	NA
Asaccharobacter_celatus	1	NA	NA	NA
Eggerthella_lenta	1	NA	NA	NA
Slackia_isoflavoniconvertens	1	NA	NA	NA
Bacteroides_caccae	1	NA	NA	NA
Bacteroides_cellulosilyticus	1	NA	NA	NA
Bacteroides_eggerthii	1	NA	NA	NA
Bacteroides_fragilis	1	NA	NA	NA
Bacteroides_intestinalis	1	NA	NA	NA
Bacteroides_ovatus	2	NA	NA	NA
Bacteroides_stercoris	3	NA	NA	NA
Bacteroides_thetaiotaomicron	2	NA	NA	NA
Bacteroides_xylanisolvens	1	NA	NA	NA
Barnesiella_intestinihominis	1	NA	NA	NA
Alistipes_finegoldii	1	NA	NA	NA
Parabacteroides_distasonis	1	NA	NA	NA
Parabacteroides_merdae	1	NA	NA	NA
Lactobacillus_fermentum	1	NA	NA	NA
Lactobacillus_gasseri	1	NA	NA	NA
Lactobacillus_oris	1	NA	NA	NA
Lactobacillus_reuteri	1	NA	NA	NA
Lactobacillus_rhamnosus	1	NA	NA	NA
Lactobacillus_salivarius	1	NA	NA	NA
Lactobacillus_vaginalis	1	NA	NA	NA
Streptococcus_australis	1	NA	NA	NA
Streptococcus_salivarius	1	NA	NA	NA
Streptococcus_sp_A12	1	NA	NA	NA
Clostridium_sp_CAG_299	1	NA	NA	NA
Clostridium_sp_CAG_58	2	NA	NA	NA
Hungatella_hathewayi	1	NA	NA	NA
Intestinimonas_butyriciproducens	1	NA	NA	NA
Eubacterium_hallii	1	NA	NA	NA
Eubacterium_ramulus	1	NA	NA	NA
Eubacterium_sp_CAG_180	1	NA	NA	NA
Anaerotignum_lactatifermentans	1	NA	NA	NA
Blautia_coccoides	1	NA	NA	NA
Blautia_obeum	1	NA	NA	NA
Blautia_sp_CAG_257	1	NA	NA	NA
Ruminococcus_torques	3	NA	NA	NA
Coprococcus_catus	1	NA	NA	NA
Coprococcus_comes	3	NA	NA	NA
Dorea_formicigenerans	1	NA	NA	NA
Dorea_sp_CAG_317	1	NA	NA	NA
Eisenbergiella_massiliensis	1	NA	NA	NA
Clostridium_bolteae	1	NA	NA	NA
Clostridium_clostridioforme	2	NA	NA	NA
Clostridium_symbiosum	1	NA	NA	NA
Eubacterium_rectale	3	NA	NA	NA
Roseburia_hominis	1	NA	NA	NA
Roseburia_intestinalis	2	NA	NA	NA
Roseburia_inulinivorans	1	NA	NA	NA
Tyzzerella_nexilis	1	NA	NA	NA
Oscillibacter_sp_57_20	2	NA	NA	NA
Agathobaculum_butyriciproducens	1	NA	NA	NA
Flavonifractor_plautii	3	NA	NA	NA
Gemmiger_formicilis	1	NA	NA	NA
Ruminococcus_bicirculans	2	NA	NA	NA
Ruminococcus_lactaris	1	NA	NA	NA
Ruminococcus_obeum_CAG_39	1	NA	NA	NA
Coprobacillus_cateniformis	1	NA	NA	NA
Clostridium_innocuum	3	NA	NA	NA
Firmicutes_bacterium_CAG_424	2	NA	NA	NA
Phascolarctobacterium_faecium	1	NA	NA	NA
Dialister_invisus	1	NA	NA	NA
Citrobacter_freundii	1	NA	NA	NA
Citrobacter_koseri	1	NA	NA	NA
Citrobacter_youngae	1	NA	NA	NA
Enterobacter_cloacae_complex	1	NA	NA	NA
Escherichia_coli	1	NA	NA	NA
Proteobacteria_bacterium_CAG_139	1	NA	NA	NA
Akkermansia_muciniphila	2	NA	NA	NA
